# Robust metabolomic age prediction based on a wide selection of metabolites

**DOI:** 10.1101/2023.06.03.23290933

**Authors:** Tariq Faquih, Astrid van Hylckama Vlieg, Praveen Surendran, Adam S. Butterworth, Ruifang Li-Gao, Renée de Mutsert, Frits R. Rosendaal, Raymond Noordam, Diana van Heemst, Ko Willems van Dijk, Dennis O. Mook-Kanamori

## Abstract

Chronological age is a major risk factor for numerous diseases. However, chronological age does not capture the complex biological aging process. Biological aging can occur at a different pace in individuals of the same chronological age. Therefore, the difference between the chronological age and biologically driven aging could be more informative in reflecting health status. Metabolite levels are thought to reflect the integrated effects of both genetic and environmental factors on the rate of aging, and may thus provide a stronger signature for biological age than those previously developed using methylation and proteomics. Here, we set out to develop a metabolomic age prediction model by applying ridge regression and bootstrapping with 826 metabolites (of which 678 endogenous and 148 xenobiotics) measured by an untargeted high-performance liquid chromatography mass spectrometry platform (Metabolon) in 11,977 individuals (50.2% men) from the INTERVAL study (Cambridge, UK). Participants of the INTERVAL study are relatively healthy blood donors aged 18-75 years. After internal validation using bootstrapping, the models demonstrated high performance with an adjusted R^2^ of 0.82 using the endogenous metabolites only and an adjusted R^2^ of 0.83 when using the full set of 826 metabolites with age as outcome. The latter model performance could be indicative of xenobiotics predicting frailty. In summary, we developed robust models for predicting metabolomic age in a large relatively healthy population with a wide age range.
