## Supplementary Table 1 for "Robust metabolomic age prediction based on a wide selection of metabolites"

### Sheet: Sheet1
Supplementary Table 1: Calculated model fit (R2), R2 difference and adjusted R2 for each imputed dataset in addition to the mean R2 and GAM R2 in model A and B. Model A was developed using the full set of selected metabolites (n=826). Model B was developed using only the endogenous metabolites (n=678). Abbreviations: MSE, mean squared error; MAE, mean absolute error; GAM, generalized additive mod…
	Model A					Model B
Imputed Dataset Number	R2	MSE	MAE	R2 Difference	Adjusted R2	R2	MSE	MAE	R2 Difference	Adjusted R2
1	0.84	31.08	4.42	-0.01	0.83	0.83	33.8	4.61	-0.01	0.82
2	0.84	31.01	4.41	-0.01	0.83	0.83	33.77	4.6	-0.01	0.82
3	0.84	30.92	4.4	-0.01	0.83	0.83	33.63	4.59	-0.01	0.82
4	0.84	30.95	4.41	-0.01	0.83	0.83	33.61	4.6	-0.01	0.82
5	0.84	31.05	4.41	-0.01	0.83	0.83	33.63	4.58	-0.01	0.82
Mean	0.84	31	4.41	-0.01	0.83	0.83	33.69	4.6	-0.01	0.82
GAM	0.85					0.84
